# Auditable cross-instrument detection of unusual multivariate psychiatric response configurations using a semantically aligned covariance subspace

**DOI:** 10.64898/2026.05.22.26353902

**Authors:** Vipul Periwal

## Abstract

**Background:** Conventional psychiatric screening instruments summarize symptoms within individual scales and prioritize cases with high single-instrument additive score severity. This design treats items as independent within instruments and ignores cross-instrument covariance structure, making it insensitive to respondents whose responses are distributed across multiple domains in unusual combinations that remain below threshold on every individual scale.

**Methods:** We analyzed two cohorts spanning older and younger adults. Item prompts from depression, stress, anxiety, and sleep instruments were embedded into a shared semantic space using a pretrained sentence encoder. Principal component analysis of the *item-prompt embeddings alone*—with no use of respondent data at this stage—was used to construct a low-dimensional subspace retaining 80% of variance in the item embedding matrix. Normalized participant responses were then projected into this subspace, with Jaccard-based stability analysis used as a check on dimensional robustness. Multivariate deviation from the cohort norm was quantified with Mahalanobis distance using Ledoit-Wolf covariance regularization. Candidate outliers were defined by the empirical 95th percentile of the cohort-specific distance distribution. To isolate response configurations not already captured by conventional single-instrument extreme-value logic, we excluded all outlier respondents who had endorsed any individual item at the maximum value of its Likert scale on any instrument. For the remaining outliers, anomalous components were backtracked to their original item loadings for interpretation.

**Results:** In the older-adult Health and Retirement Study (HRS) cohort, principal component analysis of 27 item-prompt embeddings showed that a 10-dimensional subspace provided a stable representation of cross-instrument semantic structure. In the younger-adult Xinxiang cohort the corresponding stable solution was 16-dimensional. In each cohort, seven respondents remained as multivariate outliers despite falling below every single-instrument extreme-value threshold. These cases were not characterized by uniformly severe symptom scores but by unusual cross-domain response configurations that became visible only in the shared semantic covariance subspace. The response structure of the retained configurations differed across cohorts: older-adult cases more often involved weak endorsement of mood-labeled items alongside nonzero body- and sleep-related responses, whereas younger-adult cases more often involved incomplete response configurations spanning mood, sleep, stress, and self-harm-related items.

**Conclusions:** A semantically aligned, auditable covariance subspace provides a practical tool for flagging unusual multivariate response configurations that single-instrument additive screening may not flag. The method is interpretable at the level of original item contributions. It should be understood as a hypothesis-generating screen for unusual response configurations requiring further clinical assessment, not as a diagnostic instrument. Outcome validity remains to be established by prospective study.
