## Supplementary material for "Auditable cross-instrument detection of unusual multivariate psychiatric response configurations using a semantically aligned covariance subspace": Loadings_HRS_bge-large.csv

-3.213363289833068848e-01	5.010890960693359375e-01	-7.671576738357543945e-02	2.217918168753385544e-03	-4.210545495152473450e-02	7.623439282178878784e-02	-5.698389187455177307e-02	-8.101777732372283936e-02	4.621047526597976685e-02	2.905206978321075439e-01	-1.310056913644075394e-02
-3.521682322025299072e-01	5.705931186676025391e-01	-6.512989848852157593e-02	-1.766435615718364716e-02	3.877019882202148438e-02	-2.879520133137702942e-02	-6.439863145351409912e-02	3.121467120945453644e-02	5.496791377663612366e-02	-4.677150025963783264e-02	-2.669920027256011963e-02
-3.635416328907012939e-01	5.679953098297119141e-01	-8.729610592126846313e-02	6.596586201339960098e-03	1.145115271210670471e-01	-3.329525887966156006e-02	-1.666404539719223976e-03	-2.648092247545719147e-02	-7.322243601083755493e-02	-2.442902475595474243e-01	-3.215038776397705078e-02
-2.520438134670257568e-01	4.357738196849822998e-01	3.339013159275054932e-01	1.900819875299930573e-02	-2.334354817867279053e-01	8.763083070516586304e-02	-5.894315615296363831e-02	-4.878697171807289124e-02	-1.424929946660995483e-01	-7.044020295143127441e-02	4.598895087838172913e-02
4.211769700050354004e-01	-1.336120441555976868e-02	-3.602994233369827271e-02	3.242357075214385986e-01	-7.518122904002666473e-03	6.832582503557205200e-02	-1.008828580379486084e-01	-1.174769550561904907e-02	8.438135497272014618e-03	-2.641924843192100525e-02	1.290085539221763611e-02
2.615675330162048340e-01	1.770756905898451805e-03	3.124914877116680145e-02	1.705554872751235962e-01	-1.055340841412544250e-01	-2.805128991603851318e-01	4.169015679508447647e-03	6.414985656738281250e-02	-1.116705983877182007e-01	-1.870592683553695679e-02	3.715133965015411377e-01
1.635646075010299683e-01	2.923511564731597900e-01	1.045840978622436523e-02	-1.169410049915313721e-01	5.871466547250747681e-02	1.305729337036609650e-02	1.762299090623855591e-01	3.901698887348175049e-01	1.956544220447540283e-01	9.934145212173461914e-02	6.382394582033157349e-02
3.394561409950256348e-01	-4.485627263784408569e-02	4.776414334774017334e-01	-9.128505736589431763e-02	1.961361467838287354e-01	4.516571015119552612e-02	9.850053489208221436e-02	-1.319260448217391968e-01	9.504716843366622925e-02	-7.475338131189346313e-02	-1.860647834837436676e-02
4.309396445751190186e-01	1.294368132948875427e-02	-2.211179025471210480e-02	2.798491120338439941e-01	-6.930055096745491028e-03	1.009501963853836060e-01	-1.331734359264373779e-01	6.333474814891815186e-02	6.712282449007034302e-02	6.052250042557716370e-02	-1.252716779708862305e-02
2.777698636054992676e-01	-3.273864835500717163e-02	4.091633856296539307e-01	-5.617023631930351257e-02	3.400889933109283447e-01	-1.066109538078308105e-01	-4.802243039011955261e-02	-1.234657224267721176e-02	-3.977487981319427490e-02	1.747552603483200073e-01	-5.831977725028991699e-02
4.588168561458587646e-01	-3.483835980296134949e-02	4.831335041671991348e-03	3.214779496192932129e-01	-2.431364543735980988e-02	1.976887881755828857e-01	-9.892151504755020142e-02	-2.954962290823459625e-02	-3.386475378647446632e-03	-4.730588197708129883e-02	1.163046341389417648e-02
2.811776399612426758e-01	1.409322768449783325e-01	-2.411316037178039551e-01	9.173995256423950195e-02	1.384079307317733765e-01	-2.755980193614959717e-01	2.502318620681762695e-01	-2.230949252843856812e-01	1.130439713597297668e-01	-5.330224707722663879e-02	-6.078101694583892822e-02
-3.350473642349243164e-01	-2.288827300071716309e-01	-8.820949494838714600e-02	6.806854158639907837e-02	1.091277971863746643e-01	3.708856999874114990e-01	4.658882692456245422e-02	-4.797052592039108276e-02	5.886919796466827393e-02	-6.954766064882278442e-02	3.732461109757423401e-02
-3.294161260128021240e-01	-2.477492690086364746e-01	-8.951219916343688965e-02	5.736647918820381165e-02	3.844246268272399902e-02	-4.146018624305725098e-02	-1.746289432048797607e-02	1.041552945971488953e-01	-1.903753578662872314e-01	9.025488048791885376e-02	-6.641659140586853027e-02
-2.757389545440673828e-01	-1.840432435274124146e-01	-1.013848185539245605e-01	-7.289244234561920166e-02	-2.722209990024566650e-01	9.395052492618560791e-02	-2.636128664016723633e-02	-7.582797110080718994e-02	1.760150939226150513e-01	1.244931519031524658e-01	3.105741180479526520e-02
-3.055991530418395996e-01	-2.520958185195922852e-01	1.496515274047851562e-01	-7.749549299478530884e-02	-1.854943931102752686e-01	-1.050046160817146301e-01	-7.451032102108001709e-02	-1.341866105794906616e-01	9.947599843144416809e-03	3.959657042287290096e-04	7.023335993289947510e-02
-2.562641799449920654e-01	-2.526869773864746094e-01	2.537772953510284424e-01	2.780797332525253296e-02	-1.387141048908233643e-01	-6.723129004240036011e-02	-3.329278528690338135e-02	1.214158087968826294e-01	1.481254398822784424e-01	-1.067837253212928772e-01	-1.268971562385559082e-01
-2.814692258834838867e-01	-2.167924642562866211e-01	-2.326887249946594238e-01	1.018712297081947327e-01	1.491706371307373047e-01	-1.237343177199363708e-01	-6.231099739670753479e-02	-5.515111610293388367e-03	-3.668192028999328613e-02	1.097117885947227478e-01	-4.444140940904617310e-04
-4.433744549751281738e-01	-1.495837867259979248e-01	1.031874865293502808e-01	-1.027262434363365173e-01	1.071883812546730042e-01	2.353245578706264496e-02	1.131255403161048889e-01	-1.107371672987937927e-01	-8.870538324117660522e-02	1.152236536145210266e-01	8.443768322467803955e-02
-2.750907540321350098e-01	-2.267419993877410889e-01	2.352803647518157959e-01	4.983961954712867737e-02	-1.876693814992904663e-01	-1.492834389209747314e-01	4.360377416014671326e-02	1.067546308040618896e-01	2.252225577831268311e-02	-8.316956460475921631e-02	-1.267858892679214478e-01
-3.722003400325775146e-01	-2.647754848003387451e-01	-9.428308904170989990e-02	1.373388525098562241e-02	2.536677718162536621e-01	2.068977802991867065e-01	1.587086468935012817e-01	7.598118484020233154e-02	-7.171716541051864624e-02	-9.215933084487915039e-02	1.154814735054969788e-01
-2.376032173633575439e-01	-1.900337934494018555e-01	-2.422186732292175293e-01	1.321005970239639282e-01	3.897413611412048340e-02	-2.438113391399383545e-01	-7.732032984495162964e-02	1.062082685530185699e-02	7.402904331684112549e-02	-4.385270923376083374e-02	-1.134226396679878235e-01
2.705122828483581543e-01	-1.023999676108360291e-01	-2.153939902782440186e-01	-3.561279475688934326e-01	7.517895102500915527e-02	4.849459603428840637e-02	-2.284528166055679321e-01	5.037203803658485413e-02	1.429028715938329697e-02	-1.512571126222610474e-01	4.109331406652927399e-03
3.746302127838134766e-01	-4.578962922096252441e-02	-1.358337551355361938e-01	-2.599612772464752197e-01	-1.627628207206726074e-01	4.282559826970100403e-02	7.091148942708969116e-02	-1.447319239377975464e-01	1.469110250473022461e-01	-1.187594700604677200e-02	1.007179543375968933e-01
3.571929931640625000e-01	-7.582840323448181152e-02	-1.221210062503814697e-01	-2.231437861919403076e-01	-1.828017234802246094e-01	1.001403667032718658e-02	2.257357090711593628e-01	7.796543091535568237e-02	-1.771257221698760986e-01	-1.578065007925033569e-02	-1.950196549296379089e-02
3.409335017204284668e-01	-1.935466378927230835e-02	-6.862550228834152222e-02	-3.373426198959350586e-01	7.586829364299774170e-02	-3.588728234171867371e-02	-2.933214902877807617e-01	6.520116701722145081e-03	-1.042558699846267700e-01	2.640657685697078705e-02	-4.130190983414649963e-02
4.231557846069335938e-01	5.910383537411689758e-02	-9.045548737049102783e-02	4.528132081031799316e-02	-1.847480237483978271e-01	1.055711582303047180e-01	1.882195472717285156e-01	-1.873472332954406738e-02	-1.917863786220550537e-01	6.478951871395111084e-02	-2.322646975517272949e-01
