## Supplementary material for "Auditable cross-instrument detection of unusual multivariate psychiatric response configurations using a semantically aligned covariance subspace": Loadings_HRS_bge-m3.csv

-3.204942047595977783e-01	-4.586742520332336426e-01	9.201648086309432983e-02	4.763498157262802124e-02	-5.550122261047363281e-02	6.111803278326988220e-02	1.833595484495162964e-01	-5.938590690493583679e-02	1.711329668760299683e-01	-1.572499573230743408e-01
-3.471047580242156982e-01	-5.253077745437622070e-01	8.584172278642654419e-02	-2.382331527769565582e-02	-1.237240713089704514e-02	-1.733301579952239990e-02	5.969940871000289917e-02	-4.064778611063957214e-02	2.784405648708343506e-02	-1.263121217489242554e-01
-3.293920457363128662e-01	-5.307392477989196777e-01	9.343676269054412842e-02	-1.454932391643524170e-01	6.229803338646888733e-02	-9.517551213502883911e-02	-7.134405523538589478e-02	-4.640275612473487854e-02	-1.060985699295997620e-01	-1.727153919637203217e-02
-2.663541734218597412e-01	-3.086899518966674805e-01	3.478013575077056885e-01	1.524477452039718628e-01	-8.238536864519119263e-02	9.940430521965026855e-02	-1.112559586763381958e-01	-1.128568872809410095e-02	-1.700983047485351562e-01	2.986782491207122803e-01
3.742682337760925293e-01	2.098256489261984825e-03	-1.381071358919143677e-01	2.242118865251541138e-01	2.490222640335559845e-02	-2.206861227750778198e-02	1.283354461193084717e-01	-7.360848784446716309e-02	3.561329841613769531e-02	5.486631393432617188e-02
2.499660849571228027e-01	2.251671850681304932e-01	2.372378259897232056e-01	-1.754295527935028076e-01	1.879782527685165405e-01	2.752226591110229492e-01	-1.351920962333679199e-01	-1.549868285655975342e-01	2.499530613422393799e-01	6.387332081794738770e-02
1.992399692535400391e-01	-3.113402724266052246e-01	1.218778565526008606e-01	-2.612784504890441895e-02	2.399432100355625153e-02	-2.345531061291694641e-02	-1.150247231125831604e-01	1.447355896234512329e-01	1.695936173200607300e-01	5.509076640009880066e-02
3.782843351364135742e-01	2.179572880268096924e-01	3.945397138595581055e-01	-1.369464490562677383e-02	-4.877829924225807190e-02	-2.087716162204742432e-01	-5.209208652377128601e-02	2.414404647424817085e-03	3.686775220558047295e-03	-8.591213822364807129e-02
3.898401558399200439e-01	-5.566591024398803711e-02	-1.342602819204330444e-01	2.562651932239532471e-01	9.471458196640014648e-02	-3.157851286232471466e-03	9.426680952310562134e-02	-9.049593657255172729e-02	-5.362595990300178528e-02	9.593270719051361084e-03
3.128427863121032715e-01	2.334432452917098999e-01	4.825003445148468018e-01	-8.676641434431076050e-02	8.049517869949340820e-02	-2.145599573850631714e-01	1.292320340871810913e-01	8.314784616231918335e-03	-5.590036883950233459e-02	-4.484170116484165192e-03
4.390670359134674072e-01	-2.610052190721035004e-02	-1.558089554309844971e-01	2.334524542093276978e-01	4.453662782907485962e-02	-9.193465858697891235e-02	-4.513878084253519773e-04	-9.410730749368667603e-02	2.439145557582378387e-02	-1.576309837400913239e-02
3.146628737449645996e-01	-1.796675771474838257e-01	-1.879883259534835815e-01	-1.017806231975555420e-01	2.802726924419403076e-01	-1.269828379154205322e-01	-8.568804711103439331e-02	1.581207215785980225e-01	-8.944775909185409546e-02	-1.663651876151561737e-02
-2.866984009742736816e-01	1.292843967676162720e-01	-1.507523655891418457e-01	9.497601538896560669e-02	-1.707527786493301392e-01	-1.938783228397369385e-01	-2.369796037673950195e-01	-1.572322100400924683e-01	4.909303039312362671e-02	-4.470723494887351990e-02
-3.111733496189117432e-01	1.479737013578414917e-01	-2.233874648809432983e-01	-4.279618710279464722e-02	9.158897399902343750e-02	-2.975730411708354950e-02	3.017427772283554077e-02	1.076417192816734314e-01	-5.713257566094398499e-02	1.187502872198820114e-02
-2.704855203628540039e-01	1.190231069922447205e-01	-9.214715659618377686e-02	1.209814921021461487e-01	-2.153566628694534302e-01	7.496552169322967529e-02	3.615004941821098328e-02	8.506837487220764160e-02	9.415566176176071167e-02	1.263192743062973022e-01
-3.278443813323974609e-01	2.763111889362335205e-01	7.697620242834091187e-02	1.180861797183752060e-02	-8.858721703290939331e-03	1.118021085858345032e-01	2.231026738882064819e-01	7.432901114225387573e-02	-3.992832824587821960e-02	-4.380749911069869995e-02
-2.811675369739532471e-01	3.016876280307769775e-01	1.187422573566436768e-01	1.158986389636993408e-01	2.885185927152633667e-02	1.255327761173248291e-01	-8.346642553806304932e-02	-4.817196354269981384e-02	-5.991581082344055176e-02	-1.871818006038665771e-01
-3.323657810688018799e-01	1.150031089782714844e-01	-1.971075981855392456e-01	-9.032411128282546997e-02	2.412972301244735718e-01	-3.502919897437095642e-02	1.032222900539636612e-02	-8.121705800294876099e-02	2.836414426565170288e-02	1.601168513298034668e-01
-3.648731112480163574e-01	2.610277831554412842e-01	5.068211257457733154e-02	-3.173514083027839661e-02	-6.541243195533752441e-02	-1.349576264619827271e-01	1.773081570863723755e-01	1.879347264766693115e-01	9.866291284561157227e-02	9.826239943504333496e-02
-2.871340215206146240e-01	2.829983234405517578e-01	1.280369162559509277e-01	8.919042348861694336e-02	3.590383380651473999e-02	1.509422212839126587e-01	-8.098171651363372803e-02	-4.025510698556900024e-02	-1.802580803632736206e-01	-7.672227174043655396e-02
-3.219336271286010742e-01	1.807090044021606445e-01	-1.832553744316101074e-01	-1.654694788157939911e-02	-1.125421747565269470e-01	-1.672064960002899170e-01	-1.698322892189025879e-01	4.529162775725126266e-03	5.824898928403854370e-02	-4.072688892483711243e-02
-3.130507171154022217e-01	7.046005874872207642e-02	-2.134258002042770386e-01	-1.102996170520782471e-01	2.109443098306655884e-01	2.139599807560443878e-02	5.696799978613853455e-02	-3.925899416208267212e-02	6.562530528753995895e-03	-2.535611158236861229e-03
2.965635359287261963e-01	2.473439276218414307e-02	-1.886625289916992188e-01	-3.165312111377716064e-01	-2.111189961433410645e-01	7.005732506513595581e-02	-3.975247964262962341e-03	-1.367921978235244751e-01	-1.003572270274162292e-01	2.204314246773719788e-02
3.708138167858123779e-01	4.846866242587566376e-03	-8.367957919836044312e-02	-7.237149029970169067e-02	-1.999146342277526855e-01	-1.712559536099433899e-02	-4.504704475402832031e-02	7.010767608880996704e-02	4.935898259282112122e-02	4.499312862753868103e-02
2.934274673461914062e-01	-4.198355600237846375e-02	-8.047304302453994751e-02	-3.492707386612892151e-02	-5.341657251119613647e-02	2.192359566688537598e-01	-1.408056765794754028e-01	2.889342010021209717e-01	-3.631867095828056335e-02	-1.237527951598167419e-01
3.560843765735626221e-01	-4.018755257129669189e-02	-1.125583946704864502e-01	-2.553780078887939453e-01	-1.848841160535812378e-01	5.792585015296936035e-02	1.862483322620391846e-01	-1.043205037713050842e-01	-9.621276706457138062e-02	8.113766089081764221e-03
3.850111365318298340e-01	-1.143689975142478943e-01	-8.807585388422012329e-02	1.971579790115356445e-01	1.351623609662055969e-02	1.137911304831504822e-01	1.696945168077945709e-02	4.603827372193336487e-02	-2.136709354817867279e-02	-1.076177041977643967e-02
