## Supplementary material for "Auditable cross-instrument detection of unusual multivariate psychiatric response configurations using a semantically aligned covariance subspace": Loadings_HRS_mpnet.csv

-3.431412577629089355e-01	6.163170337677001953e-01	-2.062420733273029327e-02	5.678569898009300232e-02	-7.618298381567001343e-02	2.999611385166645050e-02	-2.749698795378208160e-02	9.169127792119979858e-02	-6.119579076766967773e-02	1.256187260150909424e-01
-3.698526918888092041e-01	7.012945413589477539e-01	-3.254526481032371521e-02	5.323579534888267517e-03	-4.980101808905601501e-02	8.353884518146514893e-02	5.595521256327629089e-02	5.080722272396087646e-02	-2.499417215585708618e-02	-1.012165471911430359e-02
-3.342291116714477539e-01	6.931312680244445801e-01	-3.982505202293395996e-02	6.339272949844598770e-03	-3.702053800225257874e-02	1.277044564485549927e-01	1.051441505551338196e-01	1.660637930035591125e-02	-8.451857604086399078e-03	-6.790075451135635376e-02
-3.761614859104156494e-01	5.046908259391784668e-01	3.177823126316070557e-01	7.077916711568832397e-02	-4.558294638991355896e-02	-1.455716639757156372e-01	2.926443703472614288e-02	-2.900482714176177979e-01	-2.532202377915382385e-02	-2.215182334184646606e-01
5.349366068840026855e-01	-1.199275329709053040e-01	7.929166406393051147e-02	3.936917483806610107e-01	-9.497913718223571777e-02	5.387484282255172729e-02	6.614422053098678589e-02	-2.629375457763671875e-02	-1.650148630142211914e-01	2.163695916533470154e-02
2.668124139308929443e-01	-1.437322944402694702e-01	-4.070555046200752258e-02	2.600440084934234619e-01	3.647965192794799805e-01	-2.156471312046051025e-01	8.983684331178665161e-02	-3.603674173355102539e-01	3.360019922256469727e-01	-5.675673484802246094e-02
2.501336038112640381e-01	3.961793184280395508e-01	-4.642497003078460693e-02	8.039291016757488251e-03	1.903716474771499634e-02	-3.678767755627632141e-02	-1.915684938430786133e-01	5.535155069082975388e-03	3.306663632392883301e-01	4.066506922245025635e-01
4.022866785526275635e-01	-7.087263464927673340e-02	6.949801445007324219e-01	-2.802104949951171875e-01	-9.205095469951629639e-02	-6.735013425350189209e-02	2.654775679111480713e-01	9.807063639163970947e-02	-4.817125387489795685e-03	1.315841972827911377e-01
4.647881388664245605e-01	-1.482719648629426956e-02	7.465443015098571777e-02	4.171220660209655762e-01	2.940909937024116516e-02	1.537402421236038208e-01	-2.250204086303710938e-01	4.727097693830728531e-03	-5.506866425275802612e-02	7.646600157022476196e-02
2.919799089431762695e-01	-6.274040043354034424e-02	6.192962527275085449e-01	-2.379517704248428345e-01	4.449934959411621094e-01	1.772888600826263428e-01	-1.952759474515914917e-01	1.422183811664581299e-01	-2.410320565104484558e-02	-6.184665858745574951e-02
6.190945506095886230e-01	-9.706908464431762695e-02	1.771755218505859375e-01	3.852148950099945068e-01	-1.517661958932876587e-01	1.052832901477813721e-01	9.078774601221084595e-02	1.693226955831050873e-02	-1.434313207864761353e-01	-3.259101137518882751e-02
3.070077002048492432e-01	1.754357963800430298e-01	-3.288589715957641602e-01	5.506403744220733643e-02	3.844457268714904785e-01	-3.473508358001708984e-01	2.924584150314331055e-01	2.784490883350372314e-01	-7.765334844589233398e-02	-1.610220968723297119e-01
-3.227942287921905518e-01	-3.199643790721893311e-01	1.914891041815280914e-02	1.210281699895858765e-01	-2.402617633342742920e-01	2.987573444843292236e-01	1.594043374061584473e-01	4.634207114577293396e-02	1.017438769340515137e-01	-8.356168866157531738e-02
-3.919776380062103271e-01	-2.766403257846832275e-01	-1.820795685052871704e-01	8.181481063365936279e-02	8.897297829389572144e-02	-1.771194860339164734e-02	-7.979034632444381714e-02	1.199574247002601624e-01	2.074361220002174377e-02	3.383526951074600220e-02
-3.898070454597473145e-01	-2.255570292472839355e-01	-1.286443620920181274e-01	1.334581710398197174e-02	-1.597033739089965820e-01	-7.059566676616668701e-02	-6.664394587278366089e-02	-8.415810763835906982e-02	-1.689068824052810669e-01	9.840247035026550293e-02
-4.789474904537200928e-01	-2.654191851615905762e-01	4.736120626330375671e-02	-8.932413160800933838e-02	-2.071824669837951660e-02	-1.091308221220970154e-01	-2.468409948050975800e-03	-9.423439949750900269e-02	-1.998484730720520020e-01	3.348464518785476685e-02
-4.267862439155578613e-01	-2.519401013851165771e-01	2.002218514680862427e-01	-7.123286835849285126e-03	-6.837697327136993408e-02	-5.660770088434219360e-02	-1.034099012613296509e-01	-8.115150779485702515e-02	4.280758649110794067e-02	-7.460125535726547241e-02
-4.005365967750549316e-01	-2.187075316905975342e-01	-1.521812826395034790e-01	1.516180187463760376e-01	1.858593970537185669e-01	4.544306546449661255e-02	-5.869268625974655151e-02	8.215621858835220337e-02	-1.296854913234710693e-01	1.052549928426742554e-01
-4.635104835033416748e-01	-2.198555022478103638e-01	5.922573804855346680e-02	-1.956472396850585938e-01	9.409527480602264404e-02	2.621636958792805672e-03	-3.641835600137710571e-02	1.890592724084854126e-01	1.138709485530853271e-01	-3.682807832956314087e-02
-4.399288892745971680e-01	-1.918500810861587524e-01	1.849753856658935547e-01	-9.326026588678359985e-02	-1.080410107970237732e-01	-2.567598521709442139e-01	-1.984358429908752441e-01	-1.258069276809692383e-01	-7.035061251372098923e-03	-6.229777261614799500e-02
-3.204411566257476807e-01	-3.033790886402130127e-01	-8.301388472318649292e-02	2.592394873499870300e-02	-1.128957048058509827e-01	2.943239510059356689e-01	2.662648558616638184e-01	8.972695469856262207e-02	3.274051249027252197e-01	-6.225221976637840271e-02
-3.757723569869995117e-01	-2.379834800958633423e-01	-2.613044977188110352e-01	8.714027702808380127e-03	2.131297439336776733e-01	-6.666887551546096802e-02	5.190715193748474121e-02	1.188725605607032776e-02	-1.168573349714279175e-01	1.726795881986618042e-01
4.502194225788116455e-01	-2.515523880720138550e-02	-3.311434090137481689e-01	-3.596671521663665771e-01	4.728989209979772568e-03	2.465359866619110107e-01	6.314869225025177002e-02	-2.469647824764251709e-01	-5.259429663419723511e-02	-2.856923080980777740e-02
5.027201175689697266e-01	-8.214545249938964844e-02	-1.009488999843597412e-01	-3.030147254467010498e-01	-2.018960565328598022e-01	-2.450122386217117310e-01	2.099454253911972046e-01	-9.867821633815765381e-02	-8.370032906532287598e-02	1.928356140851974487e-01
4.709357321262359619e-01	-7.990776747465133667e-02	-2.714031338691711426e-01	-1.857500076293945312e-01	-3.139069080352783203e-01	-1.009535491466522217e-01	-1.297629773616790771e-01	8.448392152786254883e-02	1.019442304968833923e-01	-8.536592870950698853e-02
4.065449535846710205e-01	8.543836325407028198e-02	-3.143103122711181641e-01	-3.018223643302917480e-01	2.029492706060409546e-01	3.546125888824462891e-01	-1.480233222246170044e-01	-1.393101066350936890e-01	-1.180019080638885498e-01	-1.123298630118370056e-01
4.664267003536224365e-01	3.518670424818992615e-02	-1.401003152132034302e-01	-7.076662965118885040e-03	-2.592335343360900879e-01	-2.375730574131011963e-01	-2.827314734458923340e-01	2.183623909950256348e-01	9.149879217147827148e-02	-2.408864945173263550e-01
