## Supplementary material for "Auditable cross-instrument detection of unusual multivariate psychiatric response configurations using a semantically aligned covariance subspace": Loadings_Xin_bge-large.csv

1.653250306844711304e-01	2.270344197750091553e-01	3.370494246482849121e-01	-3.645718693733215332e-01	4.109354317188262939e-02	-3.627786785364151001e-02	1.954344846308231354e-02	1.431227624416351318e-01	9.025769680738449097e-02	1.855917423963546753e-01	1.570593267679214478e-01	1.811890751123428345e-01	-1.318412423133850098e-01	2.380092069506645203e-02	9.076794981956481934e-02	-4.980946332216262817e-02
8.346150815486907959e-02	3.383396267890930176e-01	3.393740952014923096e-01	1.543362140655517578e-01	-7.738620787858963013e-02	-1.477049291133880615e-01	1.272632628679275513e-01	1.780013181269168854e-02	1.682680249214172363e-01	5.979225970804691315e-03	-1.613564193248748779e-01	7.663570344448089600e-02	-7.934715598821640015e-02	4.240922629833221436e-02	-6.440911442041397095e-02	3.852124512195587158e-02
3.635555207729339600e-01	-2.781250476837158203e-01	9.691215306520462036e-02	-2.174396626651287079e-02	1.697283051908016205e-02	-1.227685138583183289e-01	3.041928075253963470e-02	-1.627868860960006714e-01	-1.895742490887641907e-02	-8.345304429531097412e-02	1.035954728722572327e-01	-2.214606404304504395e-01	9.030059725046157837e-02	1.172509789466857910e-02	-1.227150484919548035e-01	3.345468780025839806e-03
2.156054824590682983e-01	1.152358874678611755e-01	3.205811381340026855e-01	-1.049585789442062378e-01	-2.694016396999359131e-01	2.378906495869159698e-02	1.792081892490386963e-01	-6.245336309075355530e-02	1.083138883113861084e-01	-7.596082240343093872e-02	8.859533816576004028e-02	1.610605418682098389e-02	4.987736698240041733e-03	-1.014927774667739868e-01	2.459338307380676270e-02	-1.784002035856246948e-01
2.098322212696075439e-01	1.076608151197433472e-01	2.350686788558959961e-01	-2.731570303440093994e-01	5.041493475437164307e-02	-2.177448710426688194e-03	2.721272110939025879e-01	-9.787562303245067596e-03	-1.638068556785583496e-01	-2.270869761705398560e-01	-3.321802616119384766e-02	-2.859846353530883789e-01	2.684197947382926941e-02	-1.057581044733524323e-02	9.012681245803833008e-02	2.678013406693935394e-02
5.185425654053688049e-02	2.944114506244659424e-01	3.501012623310089111e-01	1.817709207534790039e-01	9.407465159893035889e-02	-1.046476960182189941e-01	4.926924780011177063e-02	-2.311967499554157257e-02	-1.407696455717086792e-01	8.579263091087341309e-02	-1.202467381954193115e-01	3.047657199203968048e-02	-2.722102776169776917e-02	6.887079775333404541e-02	-2.849051356315612793e-01	1.038630213588476181e-02
1.814521551132202148e-01	2.957924082875251770e-02	3.365295007824897766e-02	-4.394493997097015381e-01	9.518167376518249512e-02	-2.385216057300567627e-01	-1.743880063295364380e-01	5.727651715278625488e-02	1.820609718561172485e-01	-1.508665680885314941e-01	-9.446407109498977661e-02	1.425031274557113647e-01	2.195670902729034424e-01	3.026710357517004013e-03	-7.593069458380341530e-04	2.101298868656158447e-01
6.197797507047653198e-02	6.122036650776863098e-02	8.618342131376266479e-02	-2.007361948490142822e-01	-1.187338158488273621e-01	2.239930927753448486e-01	-2.307579517364501953e-01	-3.808065354824066162e-01	-2.518570721149444580e-01	3.886341303586959839e-02	-9.266178309917449951e-02	7.559216022491455078e-02	-5.708083137869834900e-02	1.347934007644653320e-01	-3.863216610625386238e-03	9.273938834667205811e-02
3.564238175749778748e-02	3.287876844406127930e-01	2.399911731481552124e-01	2.062558680772781372e-01	1.563987731933593750e-01	-6.859277188777923584e-02	-5.411634966731071472e-02	8.006802201271057129e-02	-2.464549243450164795e-01	2.666869759559631348e-01	5.287325754761695862e-02	-1.273263543844223022e-01	2.026808410882949829e-01	-8.848782628774642944e-02	1.813594996929168701e-01	7.202546298503875732e-02
1.415130794048309326e-01	3.400469124317169189e-01	-1.510524600744247437e-01	9.436479210853576660e-02	-2.293994277715682983e-01	1.630674302577972412e-01	-1.250272151082754135e-03	-4.420611262321472168e-02	1.207131221890449524e-01	-1.011665835976600647e-01	-5.402287840843200684e-02	-2.298821136355400085e-02	9.429709613323211670e-02	-9.023912250995635986e-02	-1.744578592479228973e-02	-3.783945739269256592e-02
1.043683961033821106e-01	2.574981153011322021e-01	-2.693617343902587891e-01	5.181525647640228271e-02	1.578144729137420654e-01	1.175448969006538391e-01	-1.352015286684036255e-01	1.935689300298690796e-01	1.313990950584411621e-01	-2.755141071975231171e-02	-4.445468634366989136e-02	-1.103197187185287476e-01	-8.973351120948791504e-02	-2.167885191738605499e-02	-1.232216805219650269e-01	9.599815309047698975e-02
1.330438554286956787e-01	2.717775106430053711e-01	-2.624824345111846924e-01	-1.489725057035684586e-02	2.115816026926040649e-01	6.774266064167022705e-02	-1.662982404232025146e-01	1.020888164639472961e-01	4.586556553840637207e-02	-1.478310227394104004e-01	5.522762611508369446e-02	-9.722664207220077515e-02	-8.798262104392051697e-03	1.816725581884384155e-01	1.014313567429780960e-02	-1.619127839803695679e-01
3.373873829841613770e-01	3.518422320485115051e-02	-3.054961860179901123e-01	-1.051380187273025513e-01	-1.399878263473510742e-01	-1.251455955207347870e-02	6.951043382287025452e-03	2.353353239595890045e-02	9.280494600534439087e-02	2.211890369653701782e-01	-1.028214916586875916e-01	-1.767302118241786957e-02	5.729577504098415375e-03	6.738848984241485596e-02	-7.241582870483398438e-02	-8.634732663631439209e-02
1.417317688465118408e-01	1.438704580068588257e-01	-2.562457919120788574e-01	-1.561345160007476807e-01	-1.100428551435470581e-01	8.852823823690414429e-02	-9.910059720277786255e-02	-1.884420067071914673e-01	-6.332269310951232910e-02	3.692068159580230713e-02	3.854604810476303101e-02	-6.766754388809204102e-02	-2.206618189811706543e-01	-6.039969250559806824e-02	5.796778202056884766e-02	9.495688974857330322e-02
1.625320017337799072e-01	1.110000461339950562e-01	-2.184081673622131348e-01	-1.415423899888992310e-01	1.166534498333930969e-01	3.081470429897308350e-01	2.122298926115036011e-01	5.873079970479011536e-02	-5.336336791515350342e-02	9.350205212831497192e-02	-9.065685421228408813e-02	7.276698201894760132e-02	1.265277341008186340e-02	-3.791361302137374878e-02	4.782036319375038147e-02	-8.820528537034988403e-02
9.387950599193572998e-02	4.291803836822509766e-01	-1.946630477905273438e-01	2.677420079708099365e-01	-3.075557202100753784e-02	8.623519539833068848e-02	-4.331283643841743469e-02	6.995584070682525635e-02	-2.384061738848686218e-02	-1.049760133028030396e-01	1.556233465671539307e-01	1.076208278536796570e-01	6.149836257100105286e-02	-1.069543659687042236e-01	6.041599065065383911e-02	8.886836469173431396e-02
5.053457021713256836e-01	-2.422478795051574707e-01	-2.553293406963348389e-01	6.648644059896469116e-02	-1.678560227155685425e-01	-2.304028421640396118e-01	3.474649414420127869e-02	-3.589762747287750244e-02	-3.523048013448715210e-02	1.527683287858963013e-01	5.970564484596252441e-02	7.475456595420837402e-02	4.556508734822273254e-02	-3.450758010149002075e-02	-3.210709616541862488e-02	1.223132479935884476e-03
5.121991634368896484e-01	-2.600759863853454590e-01	-2.840605676174163818e-01	1.223570406436920166e-01	-1.303666532039642334e-01	-2.035982012748718262e-01	4.897910356521606445e-02	2.367907948791980743e-02	-3.806075081229209900e-02	1.028138473629951477e-01	5.031228065490722656e-02	-1.446495112031698227e-02	1.101216394454240799e-02	-5.168421193957328796e-02	5.272254347801208496e-03	5.929234996438026428e-02
4.377391040325164795e-01	-2.203130722045898438e-01	-1.625563949346542358e-01	1.000095531344413757e-01	6.938246637582778931e-02	-1.195990387350320816e-02	1.559773385524749756e-01	1.786019057035446167e-01	-2.922379672527313232e-01	-2.483134716749191284e-01	-6.185270845890045166e-02	1.988210827112197876e-01	-3.886309638619422913e-02	1.023393273353576660e-01	2.034271322190761566e-02	-4.014063999056816101e-02
1.675471663475036621e-01	-3.711091578006744385e-01	2.850145101547241211e-01	1.706903427839279175e-01	-1.209158450365066528e-01	2.042479515075683594e-01	3.929075319319963455e-03	2.153716534376144409e-01	1.149358674883842468e-01	6.395032256841659546e-02	3.588030114769935608e-02	-8.224028348922729492e-02	-1.437166929244995117e-01	1.423961669206619263e-01	7.803048193454742432e-02	6.766568124294281006e-02
2.188392877578735352e-01	-2.610341310501098633e-01	2.709569633007049561e-01	1.427038908004760742e-01	2.070748209953308105e-01	1.674361228942871094e-01	-2.401820719242095947e-01	-1.319681406021118164e-01	-3.573503717780113220e-02	1.660112291574478149e-02	-5.811773985624313354e-02	1.262544989585876465e-01	4.249781742691993713e-02	-1.050117760896682739e-01	-1.364284101873636246e-02	-1.266052722930908203e-01
2.084784656763076782e-01	-1.853600293397903442e-01	1.730577051639556885e-01	2.235128134489059448e-01	8.997121453285217285e-02	1.234718486666679382e-01	-3.116704709827899933e-02	-8.772263675928115845e-02	2.393173724412918091e-01	-1.616686582565307617e-02	7.667394727468490601e-02	-1.068324819207191467e-01	-3.719615563750267029e-02	1.233688667416572571e-01	5.185843259096145630e-02	1.537356376647949219e-01
2.063410282135009766e-01	-3.122202455997467041e-01	1.676056981086730957e-01	6.606273353099822998e-02	2.213677465915679932e-01	1.263299304991960526e-02	-1.727940291166305542e-01	-3.904621303081512451e-02	9.522700309753417969e-02	-1.105801016092300415e-01	-1.741393352858722210e-03	5.475730821490287781e-02	-2.466223761439323425e-02	-2.023361772298812866e-01	3.533191978931427002e-02	-1.121645942330360413e-01
-3.481551408767700195e-01	-2.786646597087383270e-02	-8.614169061183929443e-02	7.547435164451599121e-02	1.628351807594299316e-01	4.991018772125244141e-02	2.288929373025894165e-01	-1.836851984262466431e-01	5.920659378170967102e-02	1.098474487662315369e-02	2.043572515249252319e-01	1.430141925811767578e-01	9.704126417636871338e-02	1.286562085151672363e-01	-7.319693267345428467e-02	3.044645860791206360e-02
-3.486023545265197754e-01	4.726514685899019241e-03	-3.272552415728569031e-02	-1.810524053871631622e-02	1.220455542206764221e-01	-1.033773720264434814e-01	-1.392495352774858475e-02	-2.006725966930389404e-02	6.256433203816413879e-03	-2.903494797646999359e-02	4.997743293642997742e-02	-2.111841365694999695e-02	-1.067989915609359741e-01	-1.979871094226837158e-01	-1.134326308965682983e-01	-3.254382684826850891e-02
-2.943873107433319092e-01	4.934441670775413513e-02	-9.622883796691894531e-02	4.384862259030342102e-02	-2.070155292749404907e-01	1.640940085053443909e-02	1.120919082313776016e-02	-2.043923139572143555e-01	1.405266076326370239e-01	7.296579889953136444e-03	2.206999436020851135e-02	-6.757710129022598267e-02	1.505722999572753906e-01	5.460267513990402222e-02	-2.565145725384354591e-03	-1.187595203518867493e-01
-3.122746646404266357e-01	-2.628515064716339111e-01	-4.234961420297622681e-02	-4.918993636965751648e-02	3.363516181707382202e-02	3.684740141034126282e-02	9.931569546461105347e-02	2.614868804812431335e-02	7.328418642282485962e-02	5.759993195533752441e-02	-2.341293096542358398e-01	5.194760859012603760e-02	1.120828539133071899e-01	1.068385094404220581e-01	1.283510923385620117e-01	1.642220886424183846e-03
-4.041288197040557861e-01	-1.006638482213020325e-01	-2.220170199871063232e-02	4.391815885901451111e-02	-1.490834951400756836e-01	2.918367087841033936e-02	-5.259013548493385315e-02	7.363532204180955887e-03	-4.872483666986227036e-03	-6.079391017556190491e-02	3.020395897328853607e-02	6.405517458915710449e-02	1.756410859525203705e-02	-1.084867864847183228e-01	1.091183125972747803e-01	8.756805956363677979e-02
-3.724652826786041260e-01	-3.886749967932701111e-02	3.676274791359901428e-02	9.447769075632095337e-02	-9.996237605810165405e-02	5.021897330880165100e-02	-4.555539041757583618e-02	1.079293265938758850e-01	-4.281285032629966736e-02	1.216051168739795685e-02	-1.935793906450271606e-01	-3.609643131494522095e-02	1.316254884004592896e-01	1.298577245324850082e-02	-4.000975936651229858e-02	-4.215145856142044067e-02
-4.160915613174438477e-01	-5.743153393268585205e-02	5.930257961153984070e-02	7.433219254016876221e-02	-2.829738259315490723e-01	1.363488554488867521e-04	1.232847478240728378e-02	1.076938807964324951e-01	-9.536663442850112915e-02	-7.308217883110046387e-02	6.477858126163482666e-02	6.870550662279129028e-02	-4.781684651970863342e-02	1.369717344641685486e-02	1.078045368194580078e-02	7.250962406396865845e-02
-3.153131902217864990e-01	1.795062050223350525e-02	-1.288452446460723877e-01	-3.942833282053470612e-03	1.566560715436935425e-01	-2.232671678066253662e-01	9.072992950677871704e-02	-1.189261004328727722e-01	5.701046064496040344e-02	7.356799393892288208e-02	-5.097450315952301025e-02	-4.324583709239959717e-02	-1.383066624402999878e-01	-4.526551812887191772e-02	1.418628990650177002e-01	-5.597300082445144653e-02
-3.102300167083740234e-01	-2.403455972671508789e-01	-9.410152584314346313e-02	-1.066401749849319458e-01	7.609606534242630005e-02	1.816082894802093506e-01	7.855377346277236938e-02	9.265031665563583374e-02	2.454547956585884094e-02	1.104614138603210449e-01	-9.810476750135421753e-02	-8.377726376056671143e-02	6.961587816476821899e-02	-1.051264330744743347e-01	-4.407367110252380371e-02	3.001107648015022278e-02
-3.947272300720214844e-01	-5.744558200240135193e-02	7.196540385484695435e-02	3.925821930170059204e-02	-2.419198602437973022e-01	-5.717220157384872437e-02	-7.227779179811477661e-02	6.557600200176239014e-02	-5.904468894004821777e-02	-1.463653147220611572e-01	1.500632707029581070e-02	3.708606585860252380e-02	-5.800902098417282104e-02	-2.128544449806213379e-02	-3.556469455361366272e-02	-1.053713727742433548e-02
-3.632876276969909668e-01	-7.240261882543563843e-02	-1.159509718418121338e-01	-3.852757066488265991e-02	2.680250406265258789e-01	5.547712370753288269e-02	2.107150405645370483e-01	-8.263359218835830688e-02	-3.537445096299052238e-03	1.189897768199443817e-02	1.914319843053817749e-01	6.530597805976867676e-02	-8.535947650671005249e-03	1.963526010513305664e-02	-7.898322492837905884e-02	7.306332141160964966e-02
-3.055582046508789062e-01	1.312955375760793686e-02	-5.878065712749958038e-03	-5.836920440196990967e-02	-2.135588787496089935e-02	-1.847357451915740967e-01	-2.639962434768676758e-01	1.109518110752105713e-01	-8.042623102664947510e-02	2.094323933124542236e-02	1.914184540510177612e-01	-5.287785083055496216e-02	6.206079944968223572e-02	2.054934352636337280e-01	4.035159200429916382e-02	-1.562490761280059814e-01
-2.924568355083465576e-01	-2.219370156526565552e-01	1.748094707727432251e-02	-2.594632208347320557e-01	-6.446114182472229004e-02	3.546899929642677307e-02	-6.897789239883422852e-02	2.023493200540542603e-01	-1.024863719940185547e-01	7.941541820764541626e-02	5.355263873934745789e-02	-9.216786175966262817e-02	-5.672978982329368591e-02	-8.274320513010025024e-02	-1.720765233039855957e-01	8.254833519458770752e-03
-2.619746029376983643e-01	3.431908413767814636e-02	-1.369819194078445435e-01	1.371503919363021851e-01	1.143424957990646362e-01	-2.943781912326812744e-01	-6.497422698885202408e-03	-1.085193082690238953e-01	2.190170576795935631e-03	-5.175887048244476318e-02	-2.044864743947982788e-01	-3.654730319976806641e-02	-1.828740835189819336e-01	2.847548574209213257e-02	1.108924895524978638e-01	-2.152472920715808868e-02
