## Supplementary material for "Auditable cross-instrument detection of unusual multivariate psychiatric response configurations using a semantically aligned covariance subspace": Loadings_Xin_bge-m3.csv

7.244660705327987671e-02	-1.217377372086048126e-02	-3.374348878860473633e-01	2.258759588003158569e-01	1.147193610668182373e-01	-1.175755485892295837e-01	2.129081487655639648e-01	1.676156073808670044e-01	-8.841419965028762817e-02	3.810043260455131531e-02	-2.811904847621917725e-01	-6.738865375518798828e-02	1.067947521805763245e-01	-1.215474214404821396e-02	7.535553723573684692e-02	1.341291889548301697e-02
4.195692017674446106e-03	-8.891125209629535675e-03	-4.230320751667022705e-01	-1.759011745452880859e-01	-2.233310975134372711e-02	7.118738442659378052e-02	1.979686617851257324e-01	-2.639594860374927521e-02	1.223890706896781921e-01	-5.435319617390632629e-02	1.516603827476501465e-01	2.060839720070362091e-02	-4.029748961329460144e-02	6.119982525706291199e-02	2.110749855637550354e-02	7.299134135246276855e-02
3.335254490375518799e-01	2.322317063808441162e-01	-7.042905688285827637e-02	3.218898549675941467e-02	1.653736829757690430e-01	5.176110938191413879e-02	-1.980910599231719971e-01	-6.602126359939575195e-02	3.150581568479537964e-02	-1.578740961849689484e-02	3.789149969816207886e-02	5.908335372805595398e-02	-1.677891910076141357e-01	-2.034808695316314697e-02	-2.006209222599864006e-03	1.328594386577606201e-01
1.558964252471923828e-01	1.022443920373916626e-01	-3.836119174957275391e-01	3.155299276113510132e-02	1.096420958638191223e-01	1.917896270751953125e-01	1.384567022323608398e-01	-4.130369424819946289e-02	3.006733208894729614e-02	1.809887588024139404e-01	-6.649246066808700562e-02	-8.139901608228683472e-02	1.893915086984634399e-01	-4.188096150755882263e-02	-1.308895200490951538e-01	8.340269327163696289e-02
1.306029856204986572e-01	1.457722764462232590e-02	-3.358064591884613037e-01	1.733448356389999390e-01	2.311307936906814575e-01	8.447403460741043091e-02	-2.515437304973602295e-01	-2.547742426395416260e-01	-1.231882497668266296e-01	1.632309556007385254e-01	6.612746417522430420e-02	-1.033946778625249863e-02	-1.507900953292846680e-01	2.962455153465270996e-02	-3.403011243790388107e-03	-1.062472388148307800e-01
-4.247872158885002136e-02	7.833175361156463623e-02	-4.056530296802520752e-01	-2.181980907917022705e-01	6.056523323059082031e-02	-9.387536346912384033e-02	6.407846510410308838e-02	-2.550087496638298035e-02	-2.565861679613590240e-02	-2.477237433195114136e-01	5.691822618246078491e-02	2.341328561305999756e-02	1.716560684144496918e-02	1.476065516471862793e-01	2.185711264610290527e-01	-3.882589936256408691e-02
1.858371496200561523e-01	-6.987311411648988724e-03	-4.128287360072135925e-02	2.746536731719970703e-01	1.318971663713455200e-01	-2.094225585460662842e-01	8.000589162111282349e-02	2.042827457189559937e-01	2.201872318983078003e-02	1.156620215624570847e-02	1.671901643276214600e-01	3.359093666076660156e-01	-6.115933880209922791e-02	-7.507098466157913208e-02	3.174414858222007751e-02	-9.445892274379730225e-02
4.507820308208465576e-02	-1.018225327134132385e-01	-2.310492694377899170e-01	3.434358537197113037e-01	-2.952808439731597900e-01	1.173745281994342804e-02	-1.513813734054565430e-01	1.165640503168106079e-01	2.093892991542816162e-01	-1.747852563858032227e-01	-5.743757635354995728e-02	1.793331094086170197e-02	-1.221918594092130661e-02	-1.076248381286859512e-02	-8.869627118110656738e-02	1.663638092577457428e-02
-5.997943133115768433e-02	-2.927395701408386230e-02	-2.754409313201904297e-01	-2.980640530586242676e-01	-5.258888006210327148e-02	-1.785447299480438232e-01	-1.687800735235214233e-01	1.974488496780395508e-01	-2.736877799034118652e-01	-6.284087151288986206e-02	-9.917371720075607300e-02	-6.983061134815216064e-02	-1.588151454925537109e-01	-8.943920582532882690e-02	-2.340659499168395996e-01	4.184225574135780334e-02
1.438009291887283325e-01	-3.099608719348907471e-01	-7.218845188617706299e-02	-1.714596748352050781e-01	-2.206012457609176636e-01	1.259814649820327759e-01	1.200051279738545418e-03	-2.656608633697032928e-02	-1.571972109377384186e-02	1.587751954793930054e-01	1.392507404088973999e-01	1.205612048506736755e-01	8.699516952037811279e-02	-7.556225359439849854e-02	-2.590889856219291687e-02	1.071811188012361526e-02
2.094953060150146484e-01	-3.114216029644012451e-01	1.608722060918807983e-01	-3.968993574380874634e-02	1.374894380569458008e-02	-1.461078971624374390e-01	1.071991771459579468e-01	2.535284869372844696e-02	-4.078539088368415833e-02	1.210002452135086060e-01	8.722273260354995728e-02	-1.014983281493186951e-01	-9.133160859346389771e-02	3.524340689182281494e-02	8.721194416284561157e-02	1.371172349900007248e-02
1.702445894479751587e-01	-3.022922575473785400e-01	1.492506563663482666e-01	4.295842349529266357e-02	-4.986475035548210144e-02	-2.945168614387512207e-01	-1.340441107749938965e-01	-7.864359021186828613e-02	-5.631676316261291504e-02	8.593369275331497192e-02	-9.675889462232589722e-02	1.093322709202766418e-01	5.641765147447586060e-02	1.600979417562484741e-01	3.640333935618400574e-02	1.405255794525146484e-01
3.588713109493255615e-01	-1.128584891557693481e-01	1.997818499803543091e-01	-7.427874021232128143e-03	-7.874641567468643188e-02	1.337743848562240601e-01	2.087454944849014282e-01	1.623641140758991241e-02	-1.011501103639602661e-01	-8.537474274635314941e-02	-6.825911998748779297e-02	6.832443177700042725e-02	-6.018609181046485901e-02	6.248430907726287842e-02	-5.555359274148941040e-02	1.166754290461540222e-01
2.526582181453704834e-01	-2.702739834785461426e-01	6.612360477447509766e-02	1.541436910629272461e-01	-1.145273745059967041e-01	1.218233928084373474e-01	-1.371444948017597198e-02	1.506819128990173340e-01	2.218678891658782959e-01	-1.463322434574365616e-03	5.674553290009498596e-02	-2.090862393379211426e-01	-1.448914259672164917e-01	2.002600580453872681e-01	-4.872994497418403625e-02	-1.112808589823544025e-03
2.233116328716278076e-01	-3.509102463722229004e-01	-4.025743529200553894e-02	1.949589699506759644e-01	-8.102484792470932007e-02	3.934718295931816101e-02	5.371723696589469910e-02	-2.292332798242568970e-01	-1.890942752361297607e-01	-1.188422963023185730e-01	7.744652777910232544e-02	-8.319804817438125610e-02	1.086454391479492188e-01	-7.025171071290969849e-02	2.410236187279224396e-02	-1.661110669374465942e-01
1.565290391445159912e-01	-3.527614474296569824e-01	7.754273712635040283e-03	-3.352758586406707764e-01	-6.598631292581558228e-02	-7.844319194555282593e-02	-7.692612707614898682e-02	8.711152710020542145e-03	5.045753344893455505e-02	7.067842781543731689e-02	-5.246731266379356384e-02	-6.499279290437698364e-02	3.358638659119606018e-02	-1.508918497711420059e-02	2.099664881825447083e-02	-1.866304129362106323e-01
5.010927319526672363e-01	8.599085360765457153e-02	2.049032300710678101e-01	-1.089321598410606384e-01	1.469464302062988281e-01	1.993364244699478149e-01	-2.532663568854331970e-02	1.513598710298538208e-01	-2.343389205634593964e-02	-1.413622498512268066e-01	-3.559508174657821655e-02	2.106182835996150970e-02	8.440436795353889465e-03	-1.136465743184089661e-01	5.593272298574447632e-02	-4.280476644635200500e-02
4.868962764739990234e-01	8.796078711748123169e-02	2.243942171335220337e-01	-8.493234217166900635e-02	1.152300462126731873e-01	1.938355863094329834e-01	-2.177979238331317902e-02	1.283237487077713013e-01	4.048456437885761261e-03	-8.572071790695190430e-02	-3.553577139973640442e-02	-6.231279112398624420e-03	5.468698218464851379e-03	-1.044674888253211975e-01	2.392442710697650909e-02	-3.729690238833427429e-02
3.794994056224822998e-01	-1.481858198530972004e-03	2.242988795042037964e-01	3.287219256162643433e-02	8.799112588167190552e-02	-2.127770893275737762e-02	-1.495720595121383667e-01	-1.640390753746032715e-01	-5.384528264403343201e-02	-5.544808134436607361e-02	-8.048126846551895142e-02	1.346587948501110077e-02	2.110750824213027954e-01	4.460847750306129456e-02	-5.736387800425291061e-03	1.018157526850700378e-01
7.290091365575790405e-02	4.621603190898895264e-01	7.063916325569152832e-02	-9.934853762388229370e-03	-1.995944082736968994e-01	1.123159453272819519e-01	1.465983875095844269e-02	-4.729425709228962660e-04	-2.786384336650371552e-02	1.434341520071029663e-01	-1.526532769203186035e-01	-1.741334609687328339e-02	-8.080721646547317505e-02	1.415084451436996460e-01	1.285184621810913086e-01	-1.425603479146957397e-01
2.095272839069366455e-01	3.941840827465057373e-01	1.368153281509876251e-02	5.078369751572608948e-03	-1.523409783840179443e-01	-2.675216197967529297e-01	-5.386105179786682129e-02	-5.752003937959671021e-02	1.170814186334609985e-01	-8.622930198907852173e-02	1.471555382013320923e-01	-1.329261660575866699e-01	1.445434540510177612e-01	-1.087607070803642273e-01	-4.320402070879936218e-02	1.530950143933296204e-02
2.023441344499588013e-01	3.127240240573883057e-01	8.194203674793243408e-02	-1.271612495183944702e-01	-1.788914054632186890e-01	-9.798698872327804565e-02	1.031570136547088623e-01	-8.113671094179153442e-02	2.426659315824508667e-02	1.502293795347213745e-01	-7.592947036027908325e-02	7.546683400869369507e-02	-1.118563711643218994e-01	2.946159802377223969e-02	3.941876813769340515e-02	2.408134378492832184e-02
1.588646024465560913e-01	4.327073991298675537e-01	1.115159466862678528e-01	-2.970975183416157961e-04	-4.984489455819129944e-02	-1.791934072971343994e-01	3.738307580351829529e-02	-4.851343110203742981e-02	5.516789853572845459e-02	5.799991637468338013e-02	1.254288703203201294e-01	-8.992240577936172485e-02	6.534207612276077271e-02	1.230393885634839535e-03	-9.453036636114120483e-02	-5.034405365586280823e-02
-2.790957391262054443e-01	-5.632292479276657104e-02	3.841323032975196838e-02	-3.936077654361724854e-02	-2.433931268751621246e-02	-1.977060735225677490e-02	1.229937374591827393e-02	-2.279390245676040649e-01	2.038472145795822144e-01	-1.257277727127075195e-01	-2.066216617822647095e-01	1.032771915197372437e-01	-7.820224761962890625e-02	-1.006048992276191711e-01	3.148793475702404976e-03	-5.147320404648780823e-02
-2.989736199378967285e-01	-7.455242425203323364e-02	1.014960110187530518e-01	-3.435064107179641724e-02	1.510004103183746338e-01	-8.368017524480819702e-02	5.704599991440773010e-02	4.049661755561828613e-02	1.118151918053627014e-01	2.428645081818103790e-02	3.838473558425903320e-02	-1.509402692317962646e-01	-2.175049390643835068e-03	-1.464697569608688354e-01	7.894253730773925781e-02	5.913574248552322388e-03
-2.152700275182723999e-01	-3.065700829029083252e-02	1.355986949056386948e-02	-5.841265246272087097e-02	-1.030746027827262878e-01	1.198329031467437744e-01	1.504921019077301025e-01	-5.120226740837097168e-02	7.182269543409347534e-02	1.435885876417160034e-01	1.737128943204879761e-02	1.605436354875564575e-01	-3.835393581539392471e-03	-1.054023578763008118e-01	-8.942581713199615479e-02	2.099076285958290100e-02
-3.191358447074890137e-01	1.399928778409957886e-01	1.498516350984573364e-01	7.906964421272277832e-02	-1.904939673840999603e-02	6.237088888883590698e-02	1.008850857615470886e-01	-7.706534117460250854e-02	-1.926030963659286499e-01	-1.470824629068374634e-01	2.119206637144088745e-02	7.319252938032150269e-02	1.944178715348243713e-02	1.510670185089111328e-01	-1.646829992532730103e-01	-3.941969946026802063e-02
-4.003144502639770508e-01	5.230665951967239380e-02	8.135502785444259644e-02	6.043594796210527420e-03	-4.475098103284835815e-02	6.638766825199127197e-02	-8.720277994871139526e-02	3.795245662331581116e-02	1.032542064785957336e-02	-2.187207341194152832e-02	-1.270723005291074514e-04	1.175874494947493076e-03	4.568351060152053833e-02	6.678053736686706543e-02	-8.620599657297134399e-02	-1.557061076164245605e-01
-3.486604392528533936e-01	7.270780205726623535e-02	9.586446732282638550e-02	-4.603524878621101379e-02	-7.324725389480590820e-02	8.732890710234642029e-03	-2.746180165559053421e-03	1.035016775131225586e-01	-1.856049299240112305e-01	-5.105293542146682739e-02	1.284599155187606812e-01	-1.836441806517541409e-03	5.860475450754165649e-02	6.313378363847732544e-02	8.106476068496704102e-02	9.285440295934677124e-02
-3.980041742324829102e-01	4.320078715682029724e-02	-2.218257449567317963e-02	-4.366459697484970093e-02	-5.729484558105468750e-02	1.865424662828445435e-01	-1.530251204967498779e-01	4.837407544255256653e-02	-1.785014756023883820e-02	-4.092388227581977844e-02	-3.245169296860694885e-02	5.974690616130828857e-02	8.447148650884628296e-02	-3.601209609769284725e-04	8.546004444360733032e-02	-1.772821880877017975e-02
-2.778364717960357666e-01	-3.329426795244216919e-02	1.219592988491058350e-01	-4.536663182079792023e-03	2.797554135322570801e-01	-5.336680263280868530e-02	8.687930554151535034e-02	-1.497355569154024124e-02	1.070887073874473572e-01	1.746575348079204559e-02	-3.727016597986221313e-02	-4.591181874275207520e-02	2.136229723691940308e-02	1.421498954296112061e-01	-9.417200833559036255e-02	-1.815690658986568451e-02
-3.360320031642913818e-01	8.458174765110015869e-03	1.396545320749282837e-01	1.666338443756103516e-01	-6.934431195259094238e-02	2.581336908042430878e-02	1.456495970487594604e-01	-5.703591555356979370e-02	-2.045535147190093994e-01	-8.417009375989437103e-03	6.863830983638763428e-02	-7.312040776014328003e-02	-1.097129434347152710e-01	-9.914930909872055054e-02	-6.910404656082391739e-03	2.744246087968349457e-02
-3.483186960220336914e-01	-1.498833950608968735e-02	-3.414177522063255310e-02	-4.797052126377820969e-03	-4.202774539589881897e-02	1.467386186122894287e-01	-2.071002423763275146e-01	4.052066430449485779e-02	3.903819620609283447e-02	5.344367399811744690e-02	7.225269079208374023e-02	8.867664262652397156e-03	8.323919028043746948e-02	7.995714433491230011e-03	1.217251941561698914e-01	1.665782928466796875e-01
-3.015891313552856445e-01	-9.637887030839920044e-02	7.579212635755538940e-02	-1.191263552755117416e-02	-1.957932254299521446e-03	-8.427191525697708130e-02	3.285276517271995544e-02	-1.958094686269760132e-01	9.942094981670379639e-02	-7.979794591665267944e-02	-1.245009303092956543e-01	-1.266638189554214478e-02	-1.081594228744506836e-01	-1.409070938825607300e-01	5.395032837986946106e-02	7.516567409038543701e-02
-2.915547192096710205e-01	-3.052301704883575439e-02	6.872084736824035645e-02	-2.751290984451770782e-02	1.080781519412994385e-01	-7.800465077161788940e-02	-1.014916375279426575e-01	1.943712830543518066e-01	6.096551567316055298e-02	1.134362667798995972e-01	-4.692313447594642639e-02	1.150570288300514221e-01	1.198798492550849915e-01	3.017154708504676819e-02	-4.266688600182533264e-02	-8.999517560005187988e-02
-3.247196972370147705e-01	4.868312552571296692e-02	1.144361644983291626e-01	1.815173327922821045e-01	-1.681074127554893494e-02	2.307510189712047577e-02	-4.911451414227485657e-02	1.188256889581680298e-01	-8.406605571508407593e-02	1.077141612768173218e-01	5.084484815597534180e-03	-1.385942846536636353e-01	-5.344395339488983154e-02	-1.062035486102104187e-01	1.260694712400436401e-01	3.959365189075469971e-02
-2.116555720567703247e-01	-6.063512340188026428e-02	1.562499552965164185e-01	-9.647102653980255127e-02	2.974436283111572266e-01	2.670263685286045074e-02	4.011708125472068787e-02	-2.647284790873527527e-02	1.112521588802337646e-01	-3.706697374582290649e-02	8.544816076755523682e-02	-2.972519397735595703e-02	-3.087697364389896393e-02	6.190747395157814026e-02	-9.685990959405899048e-02	2.635012939572334290e-02
