## Supplementary material for "Auditable cross-instrument detection of unusual multivariate psychiatric response configurations using a semantically aligned covariance subspace": Loadings_Xin_mpnet.csv

-1.230550780892372131e-01	-9.340918064117431641e-02	3.853356540203094482e-01	3.730854690074920654e-01	-1.608057171106338501e-01	-2.577396035194396973e-01	4.613719880580902100e-02	-2.300987690687179565e-01	-2.328943461179733276e-01	3.041502535343170166e-01	3.589328378438949585e-02	7.244499772787094116e-02	1.131046786904335022e-01	1.090382635593414307e-01	9.889338165521621704e-02
3.919339552521705627e-02	1.572159491479396820e-02	5.254217386245727539e-01	-3.280564546585083008e-01	-7.645262870937585831e-03	-4.906060639768838882e-03	-1.699110120534896851e-01	4.775180295109748840e-02	-2.698590755462646484e-01	-4.759139940142631531e-02	2.931793406605720520e-02	2.373447455465793610e-02	-6.909312307834625244e-02	-1.714713573455810547e-01	1.306158602237701416e-01
-4.533751010894775391e-01	3.620546758174896240e-01	3.958890959620475769e-02	7.419162429869174957e-03	-1.855571269989013672e-01	-1.473745796829462051e-02	-2.191944606602191925e-02	1.065132766962051392e-01	1.596895903348922729e-01	-2.813879959285259247e-02	-1.421183645725250244e-01	6.733228266239166260e-02	9.277001023292541504e-03	-3.910738043487071991e-03	3.716330975294113159e-02
-1.766878664493560791e-01	-3.605559095740318298e-02	4.718373715877532959e-01	1.169231086969375610e-01	-2.228122502565383911e-01	1.772398054599761963e-01	5.588735267519950867e-02	5.550390854477882385e-02	-1.142619177699089050e-01	-2.457382678985595703e-01	-2.110693976283073425e-02	1.373917460441589355e-01	-2.635935507714748383e-02	-2.294354438781738281e-01	6.641836464405059814e-02
-1.007560938596725464e-01	-2.414198964834213257e-02	4.663256704807281494e-01	3.025967180728912354e-01	-1.272658854722976685e-01	-1.279291510581970215e-02	3.399743437767028809e-01	8.973499061539769173e-04	2.660773098468780518e-01	-3.132667243480682373e-01	-1.891260296106338501e-01	-1.580579280853271484e-01	1.573836356401443481e-01	2.190663516521453857e-01	-1.062928419560194016e-02
6.533844769001007080e-02	1.320960279554128647e-02	5.395779609680175781e-01	-3.238844275474548340e-01	1.594989895820617676e-01	-1.181564629077911377e-01	3.799879923462867737e-02	-9.390210360288619995e-02	-1.381499916315078735e-01	2.065860666334629059e-02	1.296629756689071655e-01	7.432503253221511841e-02	-1.002822741866111755e-01	2.811251878738403320e-01	9.791713953018188477e-02
-8.813159167766571045e-02	-8.256245404481887817e-02	6.448275409638881683e-03	2.532925307750701904e-01	-2.316823601722717285e-01	-4.254195094108581543e-01	-8.058589696884155273e-02	2.380461543798446655e-01	8.676273375749588013e-02	-3.698709234595298767e-02	-4.487654939293861389e-02	1.196594461798667908e-01	-2.113729119300842285e-01	-1.580047011375427246e-01	-4.691042751073837280e-02
-7.249774411320686340e-03	-7.032170146703720093e-02	1.150696948170661926e-01	3.718720078468322754e-01	-3.502254560589790344e-02	4.001506268978118896e-01	-1.009701490402221680e-01	8.135408908128738403e-02	1.178921163082122803e-01	1.679910421371459961e-01	1.658926308155059814e-01	-4.717143625020980835e-02	-3.625054061412811279e-01	1.397111564874649048e-01	-9.318924695253372192e-02
9.388275444507598877e-03	-8.302477747201919556e-02	4.023897647857666016e-01	-3.528318703174591064e-01	-2.947851270437240601e-02	-1.892494559288024902e-01	-1.248733606189489365e-02	7.286997139453887939e-02	1.874285489320755005e-01	2.843080759048461914e-01	5.899199470877647400e-02	-4.515551030635833740e-01	2.525527216494083405e-02	-1.908387392759323120e-01	-1.661575585603713989e-01
-9.437700361013412476e-02	-5.681549906730651855e-01	6.686346232891082764e-02	-1.391805112361907959e-01	3.939365223050117493e-02	3.300099670886993408e-01	-1.956984996795654297e-01	1.061692088842391968e-01	4.174601659178733826e-02	-8.331164717674255371e-02	-8.226434141397476196e-02	-4.526101425290107727e-02	5.649435147643089294e-02	-6.926567852497100830e-02	4.025606811046600342e-02
-1.910542398691177368e-01	-5.078297257423400879e-01	-1.938516497611999512e-01	8.866319805383682251e-02	3.353935778141021729e-01	-1.700488328933715820e-01	-1.877465397119522095e-01	5.417153984308242798e-02	5.935878679156303406e-02	5.178363248705863953e-02	-1.280762162059545517e-02	9.158266708254814148e-03	1.895766705274581909e-01	5.690601188689470291e-03	9.027595818042755127e-02
-1.536992490291595459e-01	-5.111600756645202637e-01	-1.881806552410125732e-01	9.447818249464035034e-02	2.733356058597564697e-01	-3.629820644855499268e-01	-1.740655153989791870e-01	-2.244250923395156860e-01	-3.387385234236717224e-02	-1.931983828544616699e-01	-1.505039632320404053e-01	2.792332321405410767e-02	-1.915477961301803589e-01	-2.897953800857067108e-02	1.160929352045059204e-02
-3.061609268188476562e-01	-2.690396308898925781e-01	-2.431876063346862793e-01	-1.175355538725852966e-01	-2.571298778057098389e-01	-5.264315754175186157e-02	-6.669265031814575195e-02	-3.415506705641746521e-02	-4.295792579650878906e-01	-6.759777665138244629e-02	-1.259829401969909668e-01	-8.546964824199676514e-02	-2.383149415254592896e-02	1.434109359979629517e-01	-3.765403330326080322e-01
-3.891747295856475830e-01	-2.220374643802642822e-01	-9.771256148815155029e-02	3.306669592857360840e-01	-9.127236902713775635e-02	3.031523823738098145e-01	-6.509801000356674194e-02	2.286457456648349762e-02	-1.018994823098182678e-01	2.509304285049438477e-01	1.574241369962692261e-01	8.643549680709838867e-02	2.332985848188400269e-01	-1.027649939060211182e-01	-6.647977977991104126e-02
-1.394807845354080200e-01	-3.779365718364715576e-01	-1.690149903297424316e-01	2.047713696956634521e-01	1.536098867654800415e-01	1.296583116054534912e-01	4.402835965156555176e-01	1.389410197734832764e-01	-2.334994375705718994e-01	-4.258814081549644470e-02	2.307595312595367432e-02	-1.932371407747268677e-01	-1.095846146345138550e-01	-5.071945488452911377e-02	1.494472622871398926e-01
-1.859737783670425415e-01	-6.105211377143859863e-01	5.673825368285179138e-02	-2.079026550054550171e-01	1.529365479946136475e-01	1.604729294776916504e-01	-5.302186310291290283e-02	-1.366165429353713989e-01	2.860690951347351074e-01	7.306360453367233276e-02	-4.349907487630844116e-02	1.108007282018661499e-01	8.040398359298706055e-02	1.089370176196098328e-01	1.586957648396492004e-02
-6.529706120491027832e-01	1.042337268590927124e-01	-3.286162316799163818e-01	-2.882023453712463379e-01	-3.582987487316131592e-01	-4.862736910581588745e-02	-8.129316382110118866e-03	4.843789339065551758e-02	5.574822425842285156e-02	1.011833921074867249e-01	-5.029916763305664062e-02	-2.600422594696283340e-03	-7.176325470209121704e-02	1.154374778270721436e-01	1.493705213069915771e-01
-6.661421060562133789e-01	1.256767064332962036e-01	-3.396228551864624023e-01	-2.358615845441818237e-01	-3.167966604232788086e-01	-2.878106385469436646e-02	3.662130981683731079e-02	5.400719866156578064e-02	8.286776393651962280e-02	8.907336741685867310e-02	-1.319391466677188873e-02	-5.184846231713891029e-04	-1.854407973587512970e-02	6.721483170986175537e-02	1.743194460868835449e-01
-4.936229884624481201e-01	2.829892188310623169e-02	-2.061642855405807495e-01	-2.023648023605346680e-01	4.540419578552246094e-02	5.463325604796409607e-02	3.437851667404174805e-01	-4.091434180736541748e-01	1.132165491580963135e-01	-2.329270839691162109e-01	3.663141429424285889e-01	2.225703187286853790e-02	-7.873544842004776001e-02	-1.407666802406311035e-01	-1.046635210514068604e-01
-3.616737723350524902e-01	5.501974225044250488e-01	-1.649440964683890343e-03	4.103465750813484192e-02	1.098425388336181641e-01	1.356472223997116089e-01	-8.225782960653305054e-02	-2.967000901699066162e-01	-1.275254935026168823e-01	-2.369817532598972321e-02	-1.706001907587051392e-01	-7.390006631612777710e-02	1.645644009113311768e-01	-5.884087085723876953e-02	-2.956550568342208862e-02
-4.384843409061431885e-01	4.128355383872985840e-01	7.476533204317092896e-02	1.270659714937210083e-01	4.315850138664245605e-01	-8.137606200762093067e-04	-6.681592762470245361e-02	1.241992264986038208e-01	4.125665128231048584e-02	2.667986601591110229e-02	3.749269992113113403e-02	-1.638897880911827087e-02	-1.498583108186721802e-01	5.828470736742019653e-02	-7.592968642711639404e-02
-4.313583672046661377e-01	3.849648535251617432e-01	-2.717505209147930145e-02	-1.181317120790481567e-01	2.509920597076416016e-01	4.857146367430686951e-02	-5.456905439496040344e-02	1.680970489978790283e-01	-2.783266454935073853e-02	-3.747007250785827637e-02	-5.688047409057617188e-02	3.314971923828125000e-02	8.751160651445388794e-02	-4.477865621447563171e-02	-3.100230544805526733e-02
-3.812702596187591553e-01	4.371777176856994629e-01	2.519676648080348969e-02	1.619640141725540161e-01	3.620542883872985840e-01	-1.081379950046539307e-01	-4.434853047132492065e-02	1.196813136339187622e-01	3.537100926041603088e-02	2.936706878244876862e-02	4.195764288306236267e-02	9.791658818721771240e-02	5.747076869010925293e-02	-1.271102763712406158e-02	-6.615856289863586426e-02
4.748527407646179199e-01	3.339185193181037903e-02	-9.863685816526412964e-03	-1.509471833705902100e-01	7.049322873353958130e-02	4.997155815362930298e-02	2.624591290950775146e-01	-5.846536252647638321e-03	4.233901202678680420e-02	1.787864863872528076e-01	-2.230350375175476074e-01	2.144242823123931885e-01	-6.855794042348861694e-02	-2.366138249635696411e-02	-1.557624191045761108e-01
3.933981060981750488e-01	-5.648421123623847961e-02	-6.173105910420417786e-02	-3.396622091531753540e-02	-9.459210932254791260e-02	-1.290791928768157959e-01	3.727619536221027374e-03	5.182194337248802185e-02	1.045038253068923950e-01	-8.832090534269809723e-03	1.511326283216476440e-01	6.755143404006958008e-02	1.486993860453367233e-03	2.719625830650329590e-02	4.994991794228553772e-02
3.739975690841674805e-01	-4.961035773158073425e-02	-2.854499965906143188e-02	-8.258377015590667725e-02	-6.644535064697265625e-02	1.757883131504058838e-01	-4.928825795650482178e-02	1.722795516252517700e-01	5.833892617374658585e-03	-1.792398691177368164e-01	-1.117638349533081055e-01	3.282144665718078613e-02	5.254526436328887939e-02	3.386319428682327271e-02	-1.292001157999038696e-01
4.408375620841979980e-01	2.048286944627761841e-01	-2.537233829498291016e-01	1.892416365444660187e-02	1.177309975028038025e-01	-1.062585264444351196e-01	1.150327101349830627e-01	2.061630599200725555e-02	-8.531591296195983887e-02	-3.507122024893760681e-02	7.647896651178598404e-03	-7.634661346673965454e-02	2.898175269365310669e-02	-7.201512157917022705e-02	6.457378715276718140e-02
4.631968140602111816e-01	2.320582419633865356e-01	-1.553809940814971924e-01	-4.983571171760559082e-02	5.100334808230400085e-02	1.300324797630310059e-01	-1.111916825175285339e-01	1.284111477434635162e-02	-8.224320411682128906e-02	-2.730003930628299713e-02	9.006491862237453461e-03	-6.482480466365814209e-02	-3.672643378376960754e-02	1.556339412927627563e-01	3.353524208068847656e-02
4.473777711391448975e-01	9.864835441112518311e-02	-1.077622547745704651e-01	-1.202323734760284424e-01	1.008719354867935181e-01	4.253773391246795654e-02	-1.430832594633102417e-01	2.919667586684226990e-02	-1.528360415250062943e-02	-7.614221423864364624e-02	-1.879742927849292755e-02	-9.088474512100219727e-02	-4.699823446571826935e-03	8.809356391429901123e-02	6.354782730340957642e-02
4.861085414886474609e-01	1.610590070486068726e-01	-5.697598680853843689e-03	-8.194599300622940063e-02	-7.807669788599014282e-02	1.683402806520462036e-01	-1.042518094182014465e-01	-2.438422441482543945e-01	6.236671004444360733e-03	5.364677682518959045e-02	-6.610410660505294800e-02	3.310308232903480530e-02	-7.807299494743347168e-03	-2.583187259733676910e-02	5.765749886631965637e-02
3.931741118431091309e-01	6.482747942209243774e-02	-7.224752753973007202e-02	-3.549384325742721558e-02	-1.120664775371551514e-01	-7.827941328287124634e-02	8.914282172918319702e-02	1.617985814809799194e-01	-7.065516710281372070e-02	-7.693399488925933838e-02	1.850711107254028320e-01	6.122219562530517578e-02	1.435273289680480957e-01	4.463021457195281982e-02	-4.591511934995651245e-02
3.790164589881896973e-01	3.589617088437080383e-02	-2.561763823032379150e-01	1.656194180250167847e-01	3.030142188072204590e-02	-1.885134913027286530e-02	1.352400630712509155e-01	-1.958278007805347443e-02	-2.389222569763660431e-02	7.951872795820236206e-02	-1.075877472758293152e-01	-1.840026229619979858e-01	1.639204844832420349e-02	-9.821399301290512085e-02	1.725078970193862915e-01
4.127193391323089600e-01	1.665408760309219360e-01	-1.025697290897369385e-01	1.071790605783462524e-01	-1.141468062996864319e-01	1.807847917079925537e-01	-2.407041341066360474e-01	-1.747070848941802979e-01	7.209520041942596436e-02	-2.931292355060577393e-02	-4.481798410415649414e-02	4.934163298457860947e-03	-1.140020191669464111e-01	-9.909805655479431152e-02	9.214600175619125366e-02
4.151390194892883301e-01	-4.011076688766479492e-02	-4.980911687016487122e-02	-1.382443159818649292e-01	8.309664577245712280e-02	-1.563709788024425507e-02	3.938203454017639160e-01	-1.012122351676225662e-02	5.411345884203910828e-02	2.504630088806152344e-01	-1.623055636882781982e-01	2.135064899921417236e-01	-2.706098183989524841e-02	-8.209193497896194458e-02	-7.309646159410476685e-02
3.331967294216156006e-01	-1.772681809961795807e-02	5.248568020761013031e-03	6.427074968814849854e-02	-1.509369313716888428e-01	-1.669135987758636475e-01	-2.096217423677444458e-01	-6.627742946147918701e-02	1.728233844041824341e-01	-1.019099354743957520e-01	1.628310531377792358e-01	9.750605374574661255e-02	1.339354813098907471e-01	-4.425951093435287476e-02	-1.010819450020790100e-01
3.665275573730468750e-01	1.872090697288513184e-01	-1.062207669019699097e-01	2.586192488670349121e-01	-1.426108628511428833e-01	-1.304169893264770508e-01	-1.103589683771133423e-01	-1.873077154159545898e-01	7.548837363719940186e-02	1.131665054708719254e-02	3.399138897657394409e-02	-1.522958427667617798e-01	-4.296435043215751648e-03	3.227692097425460815e-02	-4.917469248175621033e-02
3.412371873855590820e-01	1.296788803301751614e-03	-1.759045422077178955e-01	-8.124426752328872681e-02	1.509865093976259232e-02	-4.651888832449913025e-02	5.270696803927421570e-02	2.446663975715637207e-01	-8.015301823616027832e-02	-8.566513657569885254e-02	2.419673502445220947e-01	3.491662815213203430e-02	1.254189163446426392e-01	7.804948836565017700e-02	2.538220956921577454e-02
